# Impact of Vaccination Rates, Pre-Pandemic Life Expectancy, Economic Status and Age on COVID-19 Excess Mortality Across United States

**DOI:** 10.1101/2024.01.21.24301582

**Authors:** Olga Matveeva, Aleksey Y. Ogurtsov, Svetlana A. Shabalina

## Abstract

**Aim:** This study investigates factors influencing pandemic mortality rates across U.S. states during different waves of SARS-CoV-2 infection from February 2020 to April 2023, given that over one million people died from COVID-19 in the country.

**Methods:** We performed statistical analyses and used linear regression models to estimate age-adjusted and unadjusted excess mortality as functions of life expectancy, vaccination rates, and GDP per capita in U.S. states.

**Results and Discussion:** States with lower life expectancy and lower GDP per capita experienced significantly higher mortality rates during the pandemic, underscoring the critical role of underlying health conditions and healthcare infrastructure, as reflected in these factors. When categorizing states by vaccination rates, significant differences in GDP per capita and pre-pandemic life expectancy emerged between states with lower and higher vaccination rates, likely explaining mortality disparities before mass vaccination. During the Delta and Omicron BA.1 waves, when vaccines were widely available, the mortality gap widened, and states with lower vaccination rates experienced nearly double the mortality compared to states with higher vaccination rates (Odds Ratio 1.8, 95% CI 1.7-1.9, p < 0.01). This disparity disappeared during the later Omicron variants, likely because the levels of combined immunity from vaccination and widespread infection across state populations became comparable. We showed that vaccination rates were the only significant factor influencing age-adjusted mortality, highlighting the substantial impact of age-specific demographics on both life expectancy and GDP across states.

**Conclusion:** The study underscores the critical role of high vaccination rates in reducing excess deaths across all states, regardless of economic status. Vaccination rates proved more decisive than GDP per capita in reducing excess deaths. Additionally, states with lower pre-pandemic life expectancy faced greater challenges, reflecting the combined effects of healthcare quality, demographic variations, and social determinants of health. These findings call for comprehensive public health strategies that address both immediate interventions, like vaccination, and long-term improvements in healthcare infrastructure and social conditions.
