## Supplementary Table 1 and Supplementary Table 2 for "Impact of Vaccination Rates, Pre-Pandemic Life Expectancy, Economic Status and Age on COVID-19 Excess Mortality Across United States"

### Sheet: S. Table 1
Supplementary Table 1. Excess mortality, vaccination, GDP per capita and life expectancy of US states
	Time	Excess mortality estimates from CDC				Excess mortality estimates from (9)		Vaccination		Boosters	Vaccination rate	GDP per capita ($)	GDP based	GDP per capita ($)	Life	Vaccine hesitancy
		% of state population				deaths per 100.000 people		% of state population			categorisation		Categorisation		Expectancy (years)
	Year	2020-2021	2021-2022	2022	2022-2023	Age-unadjusted	Age-adjusted	2021	2022	2022	2021/2022	2020	2020	2021	2019	2021
	Month	Feb.1- 2020 - Jun.30, 2021	July-1,2021 -Jan.- 31, 2022	Feb.1 -Mar.31	Apr 1.-Apr 30.	Jan. 1 2020-July 31, 2022		Oct.2	Jan. 2		Fast vaccination:2					May 26 - June 7
Abbr.	State	pre-	Delta	Omicron	Post	Pre-Delta, Delta, Omicron		%			Intermediate:1	Bureau of Economic Analysis	GDP above $65K:1	Bureau of Economic Analysis	Years	%
		Delta		BA.1	BA.1						Slow:0		GDP at $65K or above:0			Hesitant or Unsure	Hesitant	Strongly Hesitant
AL	Alabama	0.296	0.176	0.037	0.067	540	429	42.7	47.7	27.7	0	54652	0	48926	73.2	0.218436	0.164143	0.124218
AK	Alaska	0.106	0.176	0.013	0.075	271	443	50.8	56.4	34.8	1	87782	1	74797	76.6	0.222748	0.185478	0.134379
AZ	Arizona	0.292	0.182	0.026	0.066	539	539	51.2	57.1	30.4	1	62342	0	56541	76.3	0.218479	0.143077	0.108337
AR	Arkansas	0.252	0.175	0.036	0.071	472	400	45.8	51.2	30.2	0	54141	0	47729	73.8	0.250404	0.203437	0.132835
CA	California	0.198	0.084	0.016	0.064	291	418	59.1	66.3	33.9	1	90696	1	85749	79	0.0958393	0.0614124	0.0300722
CO	Colorado	0.141	0.126	0.012	0.063	293	473	59.5	66.3	41.1	1	82730	1	72603	78.3	0.111174	0.0709503	0.0423566
CT	Connecticut	0.202	0.066	0.009	0.047	307	293	68.9	74.8	39.3	2	88185	1	82276	78.4	0.0792851	0.0546962	0.0301583
DE	Delaware	0.213	0.117	0.02	0.08	384	311	57.9	64.3	34.7	1	86413	1	80326	76.7	0.119205	0.0576169	0.0337388
FL	Florida	0.192	0.171	0.02	0.058	416	313	57.4	63.4	31.7	1	62965	0	56173	77.5	0.178047	0.126545	0.0828054
GA	Georgia	0.232	0.163	0.024	0.07	413	447	45.7	51.2	28.6	0	69222	1	63325	75.6	0.208877	0.141477	0.0884975
HI	Hawaii	0.04	0.069	0.012	0.064	119	147	58.1	63.7	18.2	1	67299	1	62250	80.7	0.0876342	0.0530294	0.0284786
ID	Idaho	0.13	0.176	0.019	0.071	336	469	41.8	46.3	38.4	0	57072	0	49522	78.4	0.25081	0.187923	0.122091
IL	Illinois	0.205	0.102	0.012	0.049	331	342	53.6	64.2	38.8	1	80812	1	73942	76.8	0.13597	0.07929	0.0480461
IN	Indiana	0.208	0.146	0.017	0.045	403	332	48.5	52.1	35.6	0	66483	1	61689	75	0.170485	0.123636	0.0770673
IA	Iowa	0.167	0.099	0.012	0.044	341	344	54.1	59	44.7	1	72065	1	68745	77.5	0.177535	0.121985	0.07273
KS	Kansas	0.179	0.126	0.022	0.055	379	371	51.3	57.1	33.8	1	71326	1	65455	76.4	0.197808	0.145891	0.0890902
KY	Kentucky	0.201	0.193	0.035	0.081	472	341	52.7	54.3	36	1	57283	0	52023	73.5	0.233702	0.182083	0.118902
LA	Louisiana	0.295	0.158	0.028	0.042	491	385	45.6	50.4	31.4	0	60780	0	55177	73.1	0.248655	0.175721	0.106491
ME	Maine	0.084	0.128	0.017	0.096	270	218	68.7	75.9	44.5	2	60870	0	55162	77.8	0.124659	0.0909781	0.0745603
MD	Maryland	0.177	0.066	0.006	0.011	287	285	64.3	70.5	38	2	75528	1	70969	76.8	0.099317	0.0674968	0.0354771
MA	Massachusetts	0.156	0.052	0.007	0.041	317	355	68	74.7	39.2	2	97239	1	91035	79	0.0676835	0.0453558	0.0330288
MI	Michigan	0.216	0.14	0.011	0.052	438	326	52.5	56.9	41.9	1	61234	0	56625	76	0.165214	0.0924311	0.0565075
MN	Minnesota	0.119	0.087	0.008	0.035	257	342	58.3	65.5	46.5	1	82344	1	72054	79.1	0.10842	0.0708944	0.0380329
MS	Mississippi	0.354	0.2	0.04	0.08	551	488	43.6	48.1	24.8	0	46848	0	42416	71.9	0.283782	0.178815	0.122106
MO	Missouri	0.212	0.142	0.019	0.048	426	342	48	53.1	33.8	0	62645	0	58335	75.1	0.188208	0.134358	0.0794916
MT	Montana	0.185	0.204	0.023	0.077	392	420	48.6	54	39.8	0	58656	0	53601	76.8	0.29113	0.243421	0.164929
NE	Nebraska	0.147	0.092	0.013	0.048	284	298	54.7	59.9	40.1	1	82149	1	76562	77.7	0.127024	0.0829384	0.0508052
NV	Nevada	0.2	0.165	0.025	0.049	403	453	50.8	56.6	29.8	1	67895	1	61324	76.3	0.193755	0.117323	0.0620245
NH	New Hampshire	0.087	0.07	0.011	0.069	218	215	61.6	67.3	14.5	1	74998	1	70805	79	0.125073	0.100759	0.0661423
NJ	New Jersey	0.267	0.066	0.007	0.02	384	370	64.4	70.6	34.2	2	79594	1	72508	77.5	0.105516	0.0479309	0.0324443
NM	New Mexico	0.259	0.198	0.027	0.068	510	521	63.4	66.4	39.3	1	57852	0	51455	74.5	0.132264	0.0750284	0.0396476
NY	New York	0.289	0.074	0.009	0.042	384	325	63.9	71.9	33.5	2	102587	1	93375	77.7	0.115448	0.0601972	0.0422366
NC	North Carolina	0.18	0.132	0.016	0.069	359	348	50	56.9	20.6	1	68539	1	61983	76.1	0.190192	0.127864	0.0980204
ND	North Dakota	0.206	0.099	0.012	0.037	332	328	44.4	52.6	36.6	0	96570	1	81476	76.9	0.181068	0.131562	0.0896047
OH	Ohio	0.197	0.164	0.015	0.027	407	293	50.3	55.3	41.5	1	69408	1	62595	75.3	0.189613	0.134492	0.0800959
OK	Oklahoma	0.231	0.184	0.035	0.076	493	412	47.8	53.6	30.1	0	60788	0	51796	74.1	0.239715	0.181009	0.124379
OR	Oregon	0.106	0.146	0.024	0.113	285	330	60.9	66.5	39.4	1	69318	1	62715	78.8	0.129226	0.102952	0.0768911
PA	Pennsylvania	0.208	0.131	0.013	0.037	396	297	58	63.9	32	1	70612	1	64504	76.8	0.15272	0.107294	0.0704068
RI	Rhode Island	0.199	0.067	0.007	0.03	352	321	68.4	76.7	43	2	64620	0	60104	78.2	0.0949084	0.0698793	0.0519162
SC	South Carolina	0.268	0.169	0.028	0.073	495	415	47.4	53.2	31.8	0	56441	0	52000	74.8	0.216123	0.139577	0.0782072
SD	South Dakota	0.226	0.095	0.014	0.035	354	354	51.8	57.2	34.4	1	75406	1	68287	76.7	0.152898	0.105105	0.0762997
TN	Tennessee	0.238	0.186	0.034	0.052	503	421	45.6	51.4	35.4	0	67374	1	60068	73.8	0.190238	0.125885	0.078195
TX	Texas	0.232	0.139	0.025	0.054	364	429	51.3	57	28.1	1	79736	1	67159	76.5	0.164514	0.106603	0.06992
UT	Utah	0.096	0.093	0.011	0.038	219	467	50.9	58.8	30.1	1	73995	1	65985	78.6	0.142746	0.106921	0.0654464
VT	Vermont	0.129	0.134	0.022	0.174	231	249	69.6	77.6	49.7	2	62401	0	55896	78.8	0.0900475	0.0399104	0.0214672
VA	Virginia	0.154	0.115	0.017	0.059	316	336	60.7	68.1	37.3	1	74375	1	68364	77.6	0.113703	0.0556718	0.037936
WA	Washington	0.076	0.108	0.011	0.077	221	286	61	68	38.3	1	92703	1	86234	79.2	0.111211	0.0704349	0.0511439
WV	West Virginia	0.232	0.238	0.046	0.115	575	322	40.5	55.1	37.8	0	54278	0	48954	72.8	0.155099	0.0992198	0.0757829
WI	Wisconsin	0.148	0.112	0.01	0.039	310	341	56.6	62	44.8	1	67659	1	62233	77.7	0.194766	0.145446	0.0859123
WY	Wyoming	0.199	0.177	0.021	0.061	366	422	41.6	47.6	36	0	83121	1	71819	76.3	0.280276	0.212866	0.15458
PR	Puerto Rico	0.121	0.08	0.008	0.131			70.7	77.1	28.9	2	32641	0	32640	78.04

### Sheet: S.Table 2
Supplementary Table 2. Regression analysis of excess mortality estimates, vaccination rates, GDP per capita, and life expectancy across US states
Type of regression	Univariable
Dependent variable	Independent variables
Excess mortality	Vaccination		GDP		Life expectancy
	R	p	R	p	R	p
Age-unadjusted	-0.55	3.83877e-05	-0.55	3.70149e-05	-0.89	3.40683e-18
Age-adjusted	-0.47	0.0005	No significant correlation		-0.42	0.002
Life expectancy	0.65	2.78415e-07
Dependent variable	Independent variable
	Vaccination
Life expectancy	R	p
	0.66	1.68988e-07
Type of regression	Multivariable with two input parameters
Dependent variable		Independent variables
Life expectancy		Vaccination	GDP
	R	p
	0.74	2.0856e-05	0.0008
Dependent variable	R	p
Age-unadjusted	0.68	0.002	0.002
Age-adjusted	0.47	0.015	Parameters' input is not significant
Type of regression	Multivariable with three input parameters
Dependent variable		Independent variables
Excess mortality		Vaccination	GDP	Life expectancy
	R	P
Age-unadjusted	0.89	Parameters' inputs are not significant		5.36529e-12
Age-adjusted	0.4	0.043	Parameters' inputs are not significant
Age-unadjusted (Pre-Delta)	0.79	Parameter' inputis not significant	0.05	3.15622e-09		Model 1
Age-unadjusted (Delta-period)	0.83	0.006	0.0009	0.013		Model 2
Multivariable with four input parameters
Age-unadjusted (Omicron BA1 period)	R	Vaccination	Booster	GDP	Life expectancy
	0.83	Parameters' inputs are not significant		0.004	4.37958e-05
Most significant correlations are highlighted in yellow.
